# Mitochondrial genome variants associated with Amyotrophic Lateral Sclerosis and their haplogroup distribution

**DOI:** 10.1101/2024.04.23.24306232

**Authors:** Marcelo R. S. Briones, João H. Campos, Renata C. Ferreira, Lisa Schneper, Ilda M. Santos, Fernando M. Antoneli, NYGC ALS Consortium, James R. Broach

**Affiliations:** Center for Medical Bioinformatics, Escola Paulista de Medicina, Federal University of São Paulo, São Paulo, SP, Brazil, CEP 04039032; Graduate Program in Microbiology and Immunology, Federal University of São Paulo, São Paulo, SP, Brazil, CEP 04039032; Department of Neurology and Neurosurgery, Federal University of São Paulo, São Paulo, SP, Brazil, CEP 04039032; Bridges Genomics, M.E., São Paulo, SP, Brazil, CEP 043639040; Institute for Personalized Medicine, Department of Biochemistry, Pennsylvania State University College of Medicine, 500 University Drive, 17033, Hershey PA, USA; The New York Genome Center (NYGC) ALS Consortium members are listed in the Supplemental Material

**Keywords:** Amyotrophic Lateral Sclerosis, mitochondrial genome, SNVs, GWAS, mitochondrial haplogroups

## Abstract

**Introduction/Aims:** Amyotrophic lateral sclerosis (ALS) may be familial or sporadic, and twin studies have revealed that even sporadic forms have a significant genetic component. Variants in 55 nuclear genes have been associated with ALS and although mitochondrial disfunction is observed in ALS, variants in mitochondrial genomes (mitogenomes) have not yet been tested for association with ALS.

**Methods:** Here we conducted a genome wide association study (GWAS) in mitogenomes of 1,965 ALS patients and 2,547 controls to test the hypothesis that mitogenome variants are associated with ALS.

**Results:** We identified 51 mitogenome variants with *p*-values <10^−7^of which 13 variants have odds ratios (OR)>1, in genes *RNR1*, *ND1*, *CO1*, *CO3*, *ND5*, *ND6* and *CYB*, while 38 variants have OR<1 in genes *RNR1*, *RNA2*, *ND1*, *ND2*, *CO2*, *ATP8*, *ATP6*, *CO3*, *ND3*, *ND4*, *ND5*, *ND6* and *CYB*. The frequencies of haplogroups H, U and L, the most frequent in our ALS dataset, are the same in different onset sites (bulbar, limb, spinal and axial). Also, intra-haplogroup GWAS revealed unique ALS-associated variants in haplogroups L and U.

**Discussion:** Our study shows that mitogenome variants (SNVs) are associated with ALS and suggests that these SNVs could be included in routine genetic testing for ALS and that mitochondrial replacement therapy would have a potential basis for ALS treatment.
