## Supplementary material for "Mitochondrial genome variants associated with Amyotrophic Lateral Sclerosis and their haplogroup distribution": Table S1-Sex, age, disease duration (patients), ethnicity and region of onset (patients).xlsx

### Sheet: With_Controls
Revised El Escorial Criteria		n
	Clinically Definite ALS	250
	Clinically Possible ALS	125
	Clinically Probable - Laboratory Supported ALS	110
	Clinically Probable ALS	206
	Clinically Suspected ALS	71
	Definite	2
	Not Applicable	330
	Unknown	832
Sex
	XY	1113
	XX	797
	X0/XY	14
	XXY	3
	XYY	1
	N/A	2
Site of Onset
	Axial	25
	Axial and Bulbar	10
	Axial and Limb	10
	Bulbar	350
	Bulbar and Limb	22
	Generalized	26
	Limb	956
	Spinal	2
	Unknown	193
Age_at_Onset	<20	8
	20-29	28
	30-39	83
	40-49	200
	50-59	424
	60-69	461
	70-79	231
	80-89	28
	90 or older	1
	Disease Duration	Minimum Known Disease Duration From Disease Onsset to Last Clinic Visit - subjects living	Disease Duration - subjects deceased
Disease Duration	<= 1 year	13	56
	1 - 2 years	45	151
	2 - 3 years	34	183
	3 - 4 years	19	114
	4 - 5 years	7	60
	5 - 6 years	5	38
	6 - 7 years	3	30
	7 - 8 years	2	14
	8 - 10 years	1	21
	10 -12 years	1	15
	12 - 14 years	3	10
	14 - 16 years	1	4
	16 - 18 years	2	2
	18 - 21 years	2	2
	21 - 27 years		3

### Sheet: Without_Controls
Table S1. Sex, age, disease duration (patients), ethnicity and region of onset (patients).
# Removed subjects categorized as "Atypical for GM1 ab", "Non-Neuroloical Control", "Other MND", "Other Neurological Disorders", "Unknown" - kept preFALS
Revised El Escorial Criteria		n
	Clinically Definite ALS	250
	Clinically Possible ALS	124	*Difference due to Subject Group being "Other-MND, Other Neurological Disorders"
	Clinically Probable - Laboratory Supported ALS	110
	Clinically Probable ALS	206
	Clinically Suspected ALS	71
	Definite	2
	Not Applicable	86	* fALS subjects
	Unknown	807
Sex	XY	965
	XX	672
	X0/XY	13
	XXY	3
	XYY	1
	N/A	2
	Total	1656
Site of Onset		Freq
	Axial	24	*Missing sample - subject group Unknown
	Axial and Bulbar	10
	Axial and Limb	10
	Bulbar	348	*Missing Samples listed as "Atypical for GM1 ab" and "Unknown" Subject Groups
	Bulbar and Limb	22
	Generalized	26
	Limb	953	*Missing sample listed as "Unknown" Subject group
	Spinal	0	*Missing samples listed as "Unknown" Subject group
	Unknown	178
Age_at_Onset	<20	8
	20-29	28
	30-39	82
	40-49	196
	50-59	422
	60-69	460
	70-79	231
	80-89	28
	90 or older	1
	Disease Duration	Minimum Known Disease Duration From Disease Onsset to Last Clinic Visit - subjects living	Disease Duration - subjects deceased
Disease Duration	<= 1 year	13	56
	1 - 2 years	45	151
	2 - 3 years	34	183
	3 - 4 years	19	114
	4 - 5 years	7	60
	5 - 6 years	5	38
	6 - 7 years	3	30
	7 - 8 years	2	14
	8 - 10 years	1	21
	10 -12 years	1	15
	12 - 14 years	3	10
	14 - 16 years	1	4
	16 - 18 years	2	2
	18 - 21 years	2	2
	21 - 27 years		3
