## Supplementary material for "Mitochondrial genome variants associated with Amyotrophic Lateral Sclerosis and their haplogroup distribution": Table S2-Ethnicity of samples used in the study.xlsx

### Sheet: Sheet1
Table S2. Ethnicity of samples used in the study.
Entire Sample
	African	Ad Mixed American	East Asian	European	South Asian	Mixed
At least 50%	79	27	8	1793	7	14
At least 40%	82	27	9	1802	7	1
Controls removed	African	Ad Mixed American	East Asian	European	South Asian	Mixed
At least 50%	64	24	6	1541	7	12
At least 40%	66	24	1	1550	7
