## Supplementary material for "Mitochondrial genome variants associated with Amyotrophic Lateral Sclerosis and their haplogroup distribution": Table S3-Source of samples.xlsx

### Sheet: Planilha1
	Table S3. Source of samples used in the study.
	Sample Code	Sequencing Site
	32132358	Penn State
	32132359	Penn State
	32132360	Penn State
	32132361	Penn State
	32132362	Penn State
	32132363	Penn State
	32132364	Penn State
	32132365	Penn State
	32132366	Penn State
	32132367	Penn State
	32132368	Penn State
	32132369	Penn State
	32132370	Penn State
	32132371	Penn State
	32132372	Penn State
	32132373	Penn State
	32132374	Penn State
	32132375	Penn State
	32132376	Penn State
	32132378	Penn State
	32132379	Penn State
	32132380	Penn State
	32132381	Penn State
	32132382	Penn State
	32132383	Penn State
	32132384	Penn State
	32132385	Penn State
	32132386	Penn State
	32132387	Penn State
	32132388	Penn State
	32132389	Penn State
	32132390	Penn State
	32132391	Penn State
	32132392	Penn State
	32132393	Penn State
	CGND-HDA-00001	NYGC
	CGND-HDA-00002	NYGC
	CGND-HDA-00003	NYGC
	CGND-HDA-00004	NYGC
	CGND-HDA-00005	NYGC
	CGND-HDA-00006	NYGC
	CGND-HDA-00007	NYGC
	CGND-HDA-00008	NYGC
	CGND-HDA-00009	NYGC
	CGND-HDA-00010	NYGC
	CGND-HDA-00011	NYGC
	CGND-HDA-00012	NYGC
	CGND-HDA-00013	NYGC
	CGND-HDA-00015	NYGC
	CGND-HDA-00016	NYGC
	CGND-HDA-00017	NYGC
	CGND-HDA-00018	NYGC
	CGND-HDA-00019	NYGC
	CGND-HDA-00020	NYGC
	CGND-HDA-00021	NYGC
	CGND-HDA-00022	NYGC
	CGND-HDA-00024	NYGC
	CGND-HDA-00025	NYGC
	CGND-HDA-00026	NYGC
	CGND-HDA-00027	NYGC
	CGND-HDA-00028	NYGC
	CGND-HDA-00029	NYGC
	CGND-HDA-00030	NYGC
	CGND-HDA-00032	NYGC
	CGND-HDA-00033	NYGC
	CGND-HDA-00034	NYGC
	CGND-HDA-00035	NYGC
	CGND-HDA-00036	NYGC
	CGND-HDA-00037	NYGC
	CGND-HDA-00038	NYGC
	CGND-HDA-00039	NYGC
	CGND-HDA-00040	NYGC
	CGND-HDA-00041	NYGC
	CGND-HDA-00042	NYGC
	CGND-HDA-00051	NYGC
	CGND-HDA-00052	NYGC
	CGND-HDA-00053	NYGC
	CGND-HDA-00054	NYGC
	CGND-HDA-00055	NYGC
	CGND-HDA-00056	NYGC
	CGND-HDA-00057	NYGC
	CGND-HDA-00059	NYGC
	CGND-HDA-00060	NYGC
	CGND-HDA-00061	NYGC
	CGND-HDA-00062	NYGC
	CGND-HDA-00063	NYGC
	CGND-HDA-00064	NYGC
	CGND-HDA-00065	NYGC
	CGND-HDA-00066	NYGC
	CGND-HDA-00067	NYGC
	CGND-HDA-00068	NYGC
	CGND-HDA-00069	NYGC
	CGND-HDA-00070	NYGC
	CGND-HDA-00071	NYGC
	CGND-HDA-00072	NYGC
	CGND-HDA-00073	NYGC
	CGND-HDA-00074	NYGC
	CGND-HDA-00075	NYGC
	CGND-HDA-00076	NYGC
	CGND-HDA-00077	NYGC
	CGND-HDA-00078	NYGC
	CGND-HDA-00079	NYGC
	CGND-HDA-00080	NYGC
	CGND-HDA-00081	NYGC
	CGND-HDA-00082	NYGC
	CGND-HDA-00083	NYGC
	CGND-HDA-00084	NYGC
	CGND-HDA-00085	NYGC
	CGND-HDA-00086	NYGC
	CGND-HDA-00087	NYGC
	CGND-HDA-00088	NYGC
	CGND-HDA-00089	NYGC
	CGND-HDA-00090	NYGC
	CGND-HDA-00091	NYGC
	CGND-HDA-00092	NYGC
	CGND-HDA-00093	NYGC
	CGND-HDA-00094	NYGC
	CGND-HDA-00095	NYGC
	CGND-HDA-00096	NYGC
	CGND-HDA-00098	NYGC
	CGND-HDA-00099	NYGC
	CGND-HDA-00101	NYGC
	CGND-HDA-00102	NYGC
	CGND-HDA-00103	NYGC
	CGND-HDA-00104	NYGC
	CGND-HDA-00105	NYGC
	CGND-HDA-00106	NYGC
	CGND-HDA-00107	NYGC
	CGND-HDA-00108	NYGC
	CGND-HDA-00109	NYGC
	CGND-HDA-00110	NYGC
	CGND-HDA-00111	NYGC
	CGND-HDA-00112	NYGC
	CGND-HDA-00113	NYGC
	CGND-HDA-00114	NYGC
	CGND-HDA-00115	NYGC
	CGND-HDA-00116	NYGC
	CGND-HDA-00117	NYGC
	CGND-HDA-00118	NYGC
	CGND-HDA-00119	NYGC
	CGND-HDA-00120	NYGC
	CGND-HDA-00121	NYGC
	CGND-HDA-00122	NYGC
	CGND-HDA-00123	NYGC
	CGND-HDA-00124	NYGC
	CGND-HDA-00125	NYGC
	CGND-HDA-00126	NYGC
	CGND-HDA-00127	NYGC
	CGND-HDA-00128	NYGC
	CGND-HDA-00129	NYGC
	CGND-HDA-00130	NYGC
	CGND-HDA-00131	NYGC
	CGND-HDA-00132	NYGC
	CGND-HDA-00133	NYGC
	CGND-HDA-00134	NYGC
	CGND-HDA-00135	NYGC
	CGND-HDA-00136	NYGC
	CGND-HDA-00137	NYGC
	CGND-HDA-00138	NYGC
	CGND-HDA-00139	NYGC
	CGND-HDA-00140	NYGC
	CGND-HDA-00141	NYGC
	CGND-HDA-00142	NYGC
	CGND-HDA-00143	NYGC
	CGND-HDA-00144	NYGC
	CGND-HDA-00145	NYGC
	CGND-HDA-00146	NYGC
	CGND-HDA-00147	NYGC
	CGND-HDA-00148	NYGC
	CGND-HDA-00149	NYGC
	CGND-HDA-00152	NYGC
	CGND-HDA-00153	NYGC
	CGND-HDA-00154	NYGC
	CGND-HDA-00155	NYGC
	CGND-HDA-00156	NYGC
	CGND-HDA-00157	NYGC
	CGND-HDA-00158	NYGC
	CGND-HDA-00159	NYGC
	CGND-HDA-00161	NYGC
	CGND-HDA-00162	NYGC
	CGND-HDA-00187-b38	NYGC
	CGND-HDA-00188	NYGC
	CGND-HDA-00189	NYGC
	CGND-HDA-00190	NYGC
	CGND-HDA-00191	NYGC
	CGND-HDA-00192	NYGC
	CGND-HDA-00193	NYGC
	CGND-HDA-00194	NYGC
	CGND-HDA-00195	NYGC
	CGND-HDA-00196	NYGC
	CGND-HDA-00197	NYGC
	CGND-HDA-00198	NYGC
	CGND-HDA-00199	NYGC
	CGND-HDA-00200	NYGC
	CGND-HDA-00201	NYGC
	CGND-HDA-00202-b38	NYGC
	CGND-HDA-00203-b38	NYGC
	CGND-HDA-00204-b38	NYGC
	CGND-HDA-00205-b38	NYGC
	CGND-HDA-00206-b38	NYGC
	CGND-HDA-00207-b38	NYGC
	CGND-HDA-00208-b38	NYGC
	CGND-HDA-00209	NYGC
	CGND-HDA-00210	NYGC
	CGND-HDA-00211-b38	NYGC
	CGND-HDA-00212-b38	NYGC
	CGND-HDA-00213	NYGC
	CGND-HDA-00214	NYGC
	CGND-HDA-00215	NYGC
	CGND-HDA-00216	NYGC
	CGND-HDA-00217	NYGC
	CGND-HDA-00218	NYGC
	CGND-HDA-00219	NYGC
	CGND-HDA-00220	NYGC
	CGND-HDA-00221	NYGC
	CGND-HDA-00222	NYGC
	CGND-HDA-00223	NYGC
	CGND-HDA-00224	NYGC
	CGND-HDA-00225	NYGC
	CGND-HDA-00226	NYGC
	CGND-HDA-00227-1	NYGC
	CGND-HDA-00228	NYGC
	CGND-HDA-00229	NYGC
	CGND-HDA-00230	NYGC
	CGND-HDA-00231	NYGC
	CGND-HDA-00232	NYGC
	CGND-HDA-00233	NYGC
	CGND-HDA-00234-b38	NYGC
	CGND-HDA-00235	NYGC
	CGND-HDA-00236-b38	NYGC
	CGND-HDA-00237-b38	NYGC
	CGND-HDA-00238-b38	NYGC
	CGND-HDA-00239-b38	NYGC
	CGND-HDA-00240-b38	NYGC
	CGND-HDA-00241-b38	NYGC
	CGND-HDA-00242-b38	NYGC
	CGND-HDA-00243-b38	NYGC
	CGND-HDA-00244-b38	NYGC
	CGND-HDA-00245-b38	NYGC
	CGND-HDA-00246-b38	NYGC
	CGND-HDA-00247-b38	NYGC
	CGND-HDA-00248-b38	NYGC
	CGND-HDA-00249-b38	NYGC
	CGND-HDA-00250-b38	NYGC
	CGND-HDA-00251-b38	NYGC
	CGND-HDA-00252-b38	NYGC
	CGND-HDA-00253-b38	NYGC
	CGND-HDA-00254-b38	NYGC
	CGND-HDA-00255-b38	NYGC
	CGND-HDA-00256-b38	NYGC
	CGND-HDA-00257-b38	NYGC
	CGND-HDA-00258-b38	NYGC
	CGND-HDA-00259-b38	NYGC
	CGND-HDA-00260	NYGC
	CGND-HDA-00261	NYGC
	CGND-HDA-00262	NYGC
	CGND-HDA-00263	NYGC
	CGND-HDA-00264	NYGC
	CGND-HDA-00265	NYGC
	CGND-HDA-00266	NYGC
	CGND-HDA-00267	NYGC
	CGND-HDA-00268	NYGC
	CGND-HDA-00269	NYGC
	CGND-HDA-00270	NYGC
	CGND-HDA-00271	NYGC
	CGND-HDA-00272	NYGC
	CGND-HDA-00273	NYGC
	CGND-HDA-00274	NYGC
	CGND-HDA-00275	NYGC
	CGND-HDA-00276	NYGC
	CGND-HDA-00277	NYGC
	CGND-HDA-00278	NYGC
	CGND-HDA-00279	NYGC
	CGND-HDA-00280	NYGC
	CGND-HDA-00281	NYGC
	CGND-HDA-00282	NYGC
	CGND-HDA-00283	NYGC
	CGND-HDA-00284	NYGC
	CGND-HDA-00285	NYGC
	CGND-HDA-00286	NYGC
	CGND-HDA-00287	NYGC
	CGND-HDA-00288	NYGC
	CGND-HDA-00289	NYGC
	CGND-HDA-00290	NYGC
	CGND-HDA-00291	NYGC
	CGND-HDA-00292	NYGC
	CGND-HDA-00293	NYGC
	CGND-HDA-00294	NYGC
	CGND-HDA-00295	NYGC
	CGND-HDA-00296	NYGC
	CGND-HDA-00297	NYGC
	CGND-HDA-00298	NYGC
	CGND-HDA-00299	NYGC
	CGND-HDA-00300	NYGC
	CGND-HDA-00301	NYGC
	CGND-HDA-00302	NYGC
	CGND-HDA-00303	NYGC
	CGND-HDA-00304	NYGC
	CGND-HDA-00305	NYGC
	CGND-HDA-00306	NYGC
	CGND-HDA-00307	NYGC
	CGND-HDA-00308	NYGC
	CGND-HDA-00309	NYGC
	CGND-HDA-00310	NYGC
	CGND-HDA-00311	NYGC
	CGND-HDA-00312	NYGC
	CGND-HDA-00313	NYGC
	CGND-HDA-00314	NYGC
	CGND-HDA-00315	NYGC
	CGND-HDA-00316	NYGC
	CGND-HDA-00317	NYGC
	CGND-HDA-00318	NYGC
	CGND-HDA-00319	NYGC
	CGND-HDA-00320	NYGC
	CGND-HDA-00321	NYGC
	CGND-HDA-00322	NYGC
	CGND-HDA-00323	NYGC
	CGND-HDA-00324	NYGC
	CGND-HDA-00325	NYGC
	CGND-HDA-00326	NYGC
	CGND-HDA-00327	NYGC
	CGND-HDA-00328	NYGC
	CGND-HDA-00329	NYGC
	CGND-HDA-00330	NYGC
	CGND-HDA-00331	NYGC
	CGND-HDA-00332	NYGC
	CGND-HDA-00333	NYGC
	CGND-HDA-00334	NYGC
	CGND-HDA-00335	NYGC
	CGND-HDA-00336	NYGC
	CGND-HDA-00337	NYGC
	CGND-HDA-00339	NYGC
	CGND-HDA-00340	NYGC
	CGND-HDA-00341	NYGC
	CGND-HDA-00342	NYGC
	CGND-HDA-00343	NYGC
	CGND-HDA-00344	NYGC
	CGND-HDA-00345	NYGC
	CGND-HDA-00346	NYGC
	CGND-HDA-00347	NYGC
	CGND-HDA-00348	NYGC
	CGND-HDA-00349	NYGC
	CGND-HDA-00350	NYGC
	CGND-HDA-00351	NYGC
	CGND-HDA-00352	NYGC
	CGND-HDA-00353	NYGC
	CGND-HDA-00354	NYGC
	CGND-HDA-00355	NYGC
	CGND-HDA-00356	NYGC
	CGND-HDA-00357	NYGC
	CGND-HDA-00358	NYGC
	CGND-HDA-00359	NYGC
	CGND-HDA-00360	NYGC
	CGND-HDA-00361	NYGC
	CGND-HDA-00376-b38	NYGC
	CGND-HDA-00377	NYGC
	CGND-HDA-00434	NYGC
	CGND-HDA-00435	NYGC
	CGND-HDA-00436	NYGC
	CGND-HDA-00437	NYGC
	CGND-HDA-00438	NYGC
	CGND-HDA-00439	NYGC
	CGND-HDA-00440	NYGC
	CGND-HDA-00441	NYGC
	CGND-HDA-00442-b38	NYGC
	CGND-HDA-00443-b38	NYGC
	CGND-HDA-00444-b38	NYGC
	CGND-HDA-00445-b38	NYGC
	CGND-HDA-00446-b38	NYGC
	CGND-HDA-00447-b38	NYGC
	CGND-HDA-00448-b38	NYGC
	CGND-HDA-00449-b38	NYGC
	CGND-HDA-00450-b38	NYGC
	CGND-HDA-00451-b38	NYGC
	CGND-HDA-00452-b38	NYGC
	CGND-HDA-00453-b38	NYGC
	CGND-HDA-00454-b38	NYGC
	CGND-HDA-00455-b38	NYGC
	CGND-HDA-00456-b38	NYGC
	CGND-HDA-00457-b38	NYGC
	CGND-HDA-00458-b38	NYGC
	CGND-HDA-00459-b38	NYGC
	CGND-HDA-00460-b38	NYGC
	CGND-HDA-00461-b38	NYGC
	CGND-HDA-00462	NYGC
	CGND-HDA-00463	NYGC
	CGND-HDA-00467	NYGC
	CGND-HDA-00468	NYGC
	CGND-HDA-00473	NYGC
	CGND-HDA-00477	NYGC
	CGND-HDA-00479	NYGC
	CGND-HDA-00485	NYGC
	CGND-HDA-00488	NYGC
	CGND-HDA-00494	NYGC
	CGND-HDA-00498	NYGC
	CGND-HDA-00499	NYGC
	CGND-HDA-00501	NYGC
	CGND-HDA-00503	NYGC
	CGND-HDA-00504	NYGC
	CGND-HDA-00505	NYGC
	CGND-HDA-00506	NYGC
	CGND-HDA-00507	NYGC
	CGND-HDA-00508	NYGC
	CGND-HDA-00510	NYGC
	CGND-HDA-00515	NYGC
	CGND-HDA-00516	NYGC
	CGND-HDA-00517	NYGC
	CGND-HDA-00518	NYGC
	CGND-HDA-00519	NYGC
	CGND-HDA-00520	NYGC
	CGND-HDA-00521	NYGC
	CGND-HDA-00522	NYGC
	CGND-HDA-00523	NYGC
	CGND-HDA-00524	NYGC
	CGND-HDA-00525	NYGC
	CGND-HDA-00527	NYGC
	CGND-HDA-00528	NYGC
	CGND-HDA-00531	NYGC
	CGND-HDA-00533	NYGC
	CGND-HDA-00534	NYGC
	CGND-HDA-00535	NYGC
	CGND-HDA-00536	NYGC
	CGND-HDA-00537	NYGC
	CGND-HDA-00538	NYGC
	CGND-HDA-00539	NYGC
	CGND-HDA-00540	NYGC
	CGND-HDA-00541	NYGC
	CGND-HDA-00543	NYGC
	CGND-HDA-00544	NYGC
	CGND-HDA-00547	NYGC
	CGND-HDA-00548	NYGC
	CGND-HDA-00549	NYGC
	CGND-HDA-00550	NYGC
	CGND-HDA-00551	NYGC
	CGND-HDA-00552	NYGC
	CGND-HDA-00553	NYGC
	CGND-HDA-00555	NYGC
	CGND-HDA-00556	NYGC
	CGND-HDA-00557	NYGC
	CGND-HDA-00558	NYGC
	CGND-HDA-00559	NYGC
	CGND-HDA-00560	NYGC
	CGND-HDA-00561	NYGC
	CGND-HDA-00562	NYGC
	CGND-HDA-00563	NYGC
	CGND-HDA-00564	NYGC
	CGND-HDA-00565	NYGC
	CGND-HDA-00566	NYGC
	CGND-HDA-00567	NYGC
	CGND-HDA-00568	NYGC
	CGND-HDA-00569	NYGC
	CGND-HDA-00570	NYGC
	CGND-HDA-00571	NYGC
	CGND-HDA-00572	NYGC
	CGND-HDA-00573	NYGC
	CGND-HDA-00574	NYGC
	CGND-HDA-00575	NYGC
	CGND-HDA-00576	NYGC
	CGND-HDA-00577	NYGC
	CGND-HDA-00578	NYGC
	CGND-HDA-00579	NYGC
	CGND-HDA-00580-b38	NYGC
	CGND-HDA-00581-b38	NYGC
	CGND-HDA-00582-b38	NYGC
	CGND-HDA-00583-b38	NYGC
	CGND-HDA-00584-b38	NYGC
	CGND-HDA-00585-b38	NYGC
	CGND-HDA-00586-b38	NYGC
	CGND-HDA-00587-b38	NYGC
	CGND-HDA-00588-b38	NYGC
	CGND-HDA-00589-b38	NYGC
	CGND-HDA-00590	NYGC
	CGND-HDA-00591	NYGC
	CGND-HDA-00596	NYGC
	CGND-HDA-00597	NYGC
	CGND-HDA-00598	NYGC
	CGND-HDA-00599	NYGC
	CGND-HDA-00600-b38	NYGC
	CGND-HDA-00601-b38	NYGC
	CGND-HDA-00602-b38	NYGC
	CGND-HDA-00603-b38	NYGC
	CGND-HDA-00604-b38	NYGC
	CGND-HDA-00605-b38	NYGC
	CGND-HDA-00606-b38	NYGC
	CGND-HDA-00607-b38	NYGC
	CGND-HDA-00608-b38	NYGC
	CGND-HDA-00609-b38	NYGC
	CGND-HDA-00610-b38	NYGC
	CGND-HDA-00611-b38	NYGC
	CGND-HDA-00612-b38	NYGC
	CGND-HDA-00613-b38	NYGC
	CGND-HDA-00614-b38	NYGC
	CGND-HDA-00615-b38	NYGC
	CGND-HDA-00616-b38	NYGC
	CGND-HDA-00617-b38	NYGC
	CGND-HDA-00618-b38	NYGC
	CGND-HDA-00619-b38	NYGC
	CGND-HDA-00620-b38	NYGC
	CGND-HDA-00621-b38	NYGC
	CGND-HDA-00622-b38	NYGC
	CGND-HDA-00635	NYGC
	CGND-HDA-00639	NYGC
	CGND-HDA-00642	NYGC
	CGND-HDA-00643	NYGC
	CGND-HDA-00644	NYGC
	CGND-HDA-00645	NYGC
	CGND-HDA-00646	NYGC
	CGND-HDA-00647	NYGC
	CGND-HDA-00648	NYGC
	CGND-HDA-00649	NYGC
	CGND-HDA-00650	NYGC
	CGND-HDA-00651	NYGC
	CGND-HDA-00652	NYGC
	CGND-HDA-00653	NYGC
	CGND-HDA-00654	NYGC
	CGND-HDA-00655	NYGC
	CGND-HDA-00656	NYGC
	CGND-HDA-00657	NYGC
	CGND-HDA-00658	NYGC
	CGND-HDA-00659	NYGC
	CGND-HDA-00660	NYGC
	CGND-HDA-00661	NYGC
	CGND-HDA-00662	NYGC
	CGND-HDA-00663	NYGC
	CGND-HDA-00664	NYGC
	CGND-HDA-00665	NYGC
	CGND-HDA-00666	NYGC
	CGND-HDA-00667	NYGC
	CGND-HDA-00668	NYGC
	CGND-HDA-00669	NYGC
	CGND-HDA-00670	NYGC
	CGND-HDA-00671	NYGC
	CGND-HDA-00672	NYGC
	CGND-HDA-00673	NYGC
	CGND-HDA-00674	NYGC
	CGND-HDA-00675	NYGC
	CGND-HDA-00676	NYGC
	CGND-HDA-00677	NYGC
	CGND-HDA-00678	NYGC
	CGND-HDA-00679	NYGC
	CGND-HDA-00684	NYGC
	CGND-HDA-00685	NYGC
	CGND-HDA-00686	NYGC
	CGND-HDA-00689	NYGC
	CGND-HDA-00691	NYGC
	CGND-HDA-00692	NYGC
	CGND-HDA-00693	NYGC
	CGND-HDA-00694	NYGC
	CGND-HDA-00695	NYGC
	CGND-HDA-00697	NYGC
	CGND-HDA-00698	NYGC
	CGND-HDA-00699	NYGC
	CGND-HDA-00701	NYGC
	CGND-HDA-00702	NYGC
	CGND-HDA-00703	NYGC
	CGND-HDA-00704	NYGC
	CGND-HDA-00705	NYGC
	CGND-HDA-00706	NYGC
	CGND-HDA-00707	NYGC
	CGND-HDA-00708	NYGC
	CGND-HDA-00709	NYGC
	CGND-HDA-00710	NYGC
	CGND-HDA-00711	NYGC
	CGND-HDA-00712	NYGC
	CGND-HDA-00713	NYGC
	CGND-HDA-00714	NYGC
	CGND-HDA-00715	NYGC
	CGND-HDA-00716	NYGC
	CGND-HDA-00717	NYGC
	CGND-HDA-00718	NYGC
	CGND-HDA-00719	NYGC
	CGND-HDA-00720	NYGC
	CGND-HDA-00721	NYGC
	CGND-HDA-00722	NYGC
	CGND-HDA-00723	NYGC
	CGND-HDA-00724	NYGC
	CGND-HDA-00726	NYGC
	CGND-HDA-00727	NYGC
	CGND-HDA-00728	NYGC
	CGND-HDA-00729	NYGC
	CGND-HDA-00730	NYGC
	CGND-HDA-00731	NYGC
	CGND-HDA-00732	NYGC
	CGND-HDA-00733	NYGC
	CGND-HDA-00734	NYGC
	CGND-HDA-00735	NYGC
	CGND-HDA-00737	NYGC
	CGND-HDA-00738	NYGC
	CGND-HDA-00739	NYGC
	CGND-HDA-00740	NYGC
	CGND-HDA-00741	NYGC
	CGND-HDA-00742	NYGC
	CGND-HDA-00743	NYGC
	CGND-HDA-00744	NYGC
	CGND-HDA-00745	NYGC
	CGND-HDA-00746	NYGC
	CGND-HDA-00747	NYGC
	CGND-HDA-00748	NYGC
	CGND-HDA-00749	NYGC
	CGND-HDA-00750	NYGC
	CGND-HDA-00751	NYGC
	CGND-HDA-00752	NYGC
	CGND-HDA-00753	NYGC
	CGND-HDA-00754	NYGC
	CGND-HDA-00755	NYGC
	CGND-HDA-00757	NYGC
	CGND-HDA-00758	NYGC
	CGND-HDA-00759	NYGC
	CGND-HDA-00760	NYGC
	CGND-HDA-00761	NYGC
	CGND-HDA-00762	NYGC
	CGND-HDA-00763	NYGC
	CGND-HDA-00764	NYGC
	CGND-HDA-00765	NYGC
	CGND-HDA-00766	NYGC
	CGND-HDA-00767	NYGC
	CGND-HDA-00768	NYGC
	CGND-HDA-00769	NYGC
	CGND-HDA-00770	NYGC
	CGND-HDA-00771	NYGC
	CGND-HDA-00772	NYGC
	CGND-HDA-00773	NYGC
	CGND-HDA-00774	NYGC
	CGND-HDA-00775	NYGC
	CGND-HDA-00776	NYGC
	CGND-HDA-00777	NYGC
	CGND-HDA-00779	NYGC
	CGND-HDA-00780	NYGC
	CGND-HDA-00781	NYGC
	CGND-HDA-00782	NYGC
	CGND-HDA-00783	NYGC
	CGND-HDA-00784	NYGC
	CGND-HDA-00785	NYGC
	CGND-HDA-00786	NYGC
	CGND-HDA-00787	NYGC
	CGND-HDA-00788	NYGC
	CGND-HDA-00789	NYGC
	CGND-HDA-00790	NYGC
	CGND-HDA-00791	NYGC
	CGND-HDA-00792	NYGC
	CGND-HDA-00793	NYGC
	CGND-HDA-00794	NYGC
	CGND-HDA-00795	NYGC
	CGND-HDA-00796	NYGC
	CGND-HDA-00797	NYGC
	CGND-HDA-00798	NYGC
	CGND-HDA-00800	NYGC
	CGND-HDA-00801	NYGC
	CGND-HDA-00802	NYGC
	CGND-HDA-00803	NYGC
	CGND-HDA-00804	NYGC
	CGND-HDA-00805	NYGC
	CGND-HDA-00806	NYGC
	CGND-HDA-00807	NYGC
	CGND-HDA-00808	NYGC
	CGND-HDA-00809	NYGC
	CGND-HDA-00810	NYGC
	CGND-HDA-00811	NYGC
	CGND-HDA-00812	NYGC
	CGND-HDA-00813	NYGC
	CGND-HDA-00814	NYGC
	CGND-HDA-00815	NYGC
	CGND-HDA-00816	NYGC
	CGND-HDA-00817	NYGC
	CGND-HDA-00818	NYGC
	CGND-HDA-00820	NYGC
	CGND-HDA-00821	NYGC
	CGND-HDA-00822	NYGC
	CGND-HDA-00824	NYGC
	CGND-HDA-00825	NYGC
	CGND-HDA-00826	NYGC
	CGND-HDA-00827	NYGC
	CGND-HDA-00828	NYGC
	CGND-HDA-00829	NYGC
	CGND-HDA-00830	NYGC
	CGND-HDA-00831	NYGC
	CGND-HDA-00832	NYGC
	CGND-HDA-00833	NYGC
	CGND-HDA-00834	NYGC
	CGND-HDA-00835	NYGC
	CGND-HDA-00836	NYGC
	CGND-HDA-00837	NYGC
	CGND-HDA-00838	NYGC
	CGND-HDA-00839	NYGC
	CGND-HDA-00840	NYGC
	CGND-HDA-00841	NYGC
	CGND-HDA-00842	NYGC
	CGND-HDA-00843	NYGC
	CGND-HDA-00844	NYGC
	CGND-HDA-00846	NYGC
	CGND-HDA-00847	NYGC
	CGND-HDA-00848	NYGC
	CGND-HDA-00849	NYGC
	CGND-HDA-00850	NYGC
	CGND-HDA-00851	NYGC
	CGND-HDA-00852	NYGC
	CGND-HDA-00853	NYGC
	CGND-HDA-00855	NYGC
	CGND-HDA-00856	NYGC
	CGND-HDA-00857	NYGC
	CGND-HDA-00858	NYGC
	CGND-HDA-00859	NYGC
	CGND-HDA-00860	NYGC
	CGND-HDA-00861	NYGC
	CGND-HDA-00862	NYGC
	CGND-HDA-00863	NYGC
	CGND-HDA-00864	NYGC
	CGND-HDA-00865	NYGC
	CGND-HDA-00866	NYGC
	CGND-HDA-00867	NYGC
	CGND-HDA-00868	NYGC
	CGND-HDA-00869	NYGC
	CGND-HDA-00870	NYGC
	CGND-HDA-00871	NYGC
	CGND-HDA-00872	NYGC
	CGND-HDA-00873	NYGC
	CGND-HDA-00874	NYGC
	CGND-HDA-00875	NYGC
	CGND-HDA-00876	NYGC
	CGND-HDA-00877	NYGC
	CGND-HDA-00878	NYGC
	CGND-HDA-00879	NYGC
	CGND-HDA-00880	NYGC
	CGND-HDA-00881	NYGC
	CGND-HDA-00882	NYGC
	CGND-HDA-00883	NYGC
	CGND-HDA-00884	NYGC
	CGND-HDA-00885	NYGC
	CGND-HDA-00886	NYGC
	CGND-HDA-00887	NYGC
	CGND-HDA-00888	NYGC
	CGND-HDA-00889	NYGC
	CGND-HDA-00890	NYGC
	CGND-HDA-00891	NYGC
	CGND-HDA-00892	NYGC
	CGND-HDA-00893	NYGC
	CGND-HDA-00894	NYGC
	CGND-HDA-00895	NYGC
	CGND-HDA-00896	NYGC
	CGND-HDA-00897	NYGC
	CGND-HDA-00898	NYGC
	CGND-HDA-00899	NYGC
	CGND-HDA-00900	NYGC
	CGND-HDA-00901	NYGC
	CGND-HDA-00902	NYGC
	CGND-HDA-00903	NYGC
	CGND-HDA-00904	NYGC
	CGND-HDA-00905	NYGC
	CGND-HDA-00906	NYGC
	CGND-HDA-00907	NYGC
	CGND-HDA-00908	NYGC
	CGND-HDA-00909	NYGC
	CGND-HDA-00910	NYGC
	CGND-HDA-00911	NYGC
	CGND-HDA-00912	NYGC
	CGND-HDA-00913	NYGC
	CGND-HDA-00914	NYGC
	CGND-HDA-00915	NYGC
	CGND-HDA-00916	NYGC
	CGND-HDA-00917	NYGC
	CGND-HDA-00918	NYGC
	CGND-HDA-00919	NYGC
	CGND-HDA-00920	NYGC
	CGND-HDA-00921	NYGC
	CGND-HDA-00922	NYGC
	CGND-HDA-00923	NYGC
	CGND-HDA-00924	NYGC
	CGND-HDA-00925	NYGC
	CGND-HDA-00926	NYGC
	CGND-HDA-00927	NYGC
	CGND-HDA-00928	NYGC
	CGND-HDA-00929	NYGC
	CGND-HDA-00930	NYGC
	CGND-HDA-00931	NYGC
	CGND-HDA-00932	NYGC
	CGND-HDA-00933	NYGC
	CGND-HDA-00934	NYGC
	CGND-HDA-00935	NYGC
	CGND-HDA-00936	NYGC
	CGND-HDA-00937	NYGC
	CGND-HDA-00938-b38	NYGC
	CGND-HDA-00939	NYGC
	CGND-HDA-00940	NYGC
	CGND-HDA-00941	NYGC
	CGND-HDA-00942	NYGC
	CGND-HDA-00943	NYGC
	CGND-HDA-00944	NYGC
	CGND-HDA-00945	NYGC
	CGND-HDA-00946	NYGC
	CGND-HDA-00947	NYGC
	CGND-HDA-00948	NYGC
	CGND-HDA-00949	NYGC
	CGND-HDA-00950	NYGC
	CGND-HDA-00951	NYGC
	CGND-HDA-00952	NYGC
	CGND-HDA-00953	NYGC
	CGND-HDA-00954	NYGC
	CGND-HDA-00955	NYGC
	CGND-HDA-00956	NYGC
	CGND-HDA-00957	NYGC
	CGND-HDA-00958	NYGC
	CGND-HDA-00959	NYGC
	CGND-HDA-00960	NYGC
	CGND-HDA-00964	NYGC
	CGND-HDA-00965	NYGC
	CGND-HDA-00966	NYGC
	CGND-HDA-00967	NYGC
	CGND-HDA-00968	NYGC
	CGND-HDA-00969	NYGC
	CGND-HDA-00970	NYGC
	CGND-HDA-00971	NYGC
	CGND-HDA-00972	NYGC
	CGND-HDA-00973	NYGC
	CGND-HDA-00974	NYGC
	CGND-HDA-00975	NYGC
	CGND-HDA-00976	NYGC
	CGND-HDA-00977	NYGC
	CGND-HDA-00978	NYGC
	CGND-HDA-00979	NYGC
	CGND-HDA-00980	NYGC
	CGND-HDA-00981	NYGC
	CGND-HDA-00982	NYGC
	CGND-HDA-00983	NYGC
	CGND-HDA-00984	NYGC
	CGND-HDA-00985	NYGC
	CGND-HDA-00986	NYGC
	CGND-HDA-00987	NYGC
	CGND-HDA-00988	NYGC
	CGND-HDA-00989	NYGC
	CGND-HDA-00990	NYGC
	CGND-HDA-00991	NYGC
	CGND-HDA-00992	NYGC
	CGND-HDA-00993	NYGC
	CGND-HDA-00994	NYGC
	CGND-HDA-00995	NYGC
	CGND-HDA-00996	NYGC
	CGND-HDA-00997	NYGC
	CGND-HDA-00998	NYGC
	CGND-HDA-01000	NYGC
	CGND-HDA-01001	NYGC
	CGND-HDA-01002	NYGC
	CGND-HDA-01003	NYGC
	CGND-HDA-01004	NYGC
	CGND-HDA-01005	NYGC
	CGND-HDA-01006	NYGC
	CGND-HDA-01007	NYGC
	CGND-HDA-01008	NYGC
	CGND-HDA-01009	NYGC
	CGND-HDA-01010	NYGC
	CGND-HDA-01011	NYGC
	CGND-HDA-01012	NYGC
	CGND-HDA-01013	NYGC
	CGND-HDA-01014	NYGC
	CGND-HDA-01015	NYGC
	CGND-HDA-01016	NYGC
	CGND-HDA-01017	NYGC
	CGND-HDA-01018	NYGC
	CGND-HDA-01019	NYGC
	CGND-HDA-01020	NYGC
	CGND-HDA-01021	NYGC
	CGND-HDA-01022	NYGC
	CGND-HDA-01023	NYGC
	CGND-HDA-01024	NYGC
	CGND-HDA-01025	NYGC
	CGND-HDA-01026	NYGC
	CGND-HDA-01027	NYGC
	CGND-HDA-01028	NYGC
	CGND-HDA-01029	NYGC
	CGND-HDA-01030	NYGC
	CGND-HDA-01031	NYGC
	CGND-HDA-01032	NYGC
	CGND-HDA-01033	NYGC
	CGND-HDA-01034	NYGC
	CGND-HDA-01035	NYGC
	CGND-HDA-01036	NYGC
	CGND-HDA-01037	NYGC
	CGND-HDA-01038	NYGC
	CGND-HDA-01039	NYGC
	CGND-HDA-01040	NYGC
	CGND-HDA-01041	NYGC
	CGND-HDA-01042	NYGC
	CGND-HDA-01043	NYGC
	CGND-HDA-01044	NYGC
	CGND-HDA-01045	NYGC
	CGND-HDA-01046	NYGC
	CGND-HDA-01047	NYGC
	CGND-HDA-01048	NYGC
	CGND-HDA-01049	NYGC
	CGND-HDA-01050	NYGC
	CGND-HDA-01051-b38	NYGC
	CGND-HDA-01052-b38	NYGC
	CGND-HDA-01053-b38	NYGC
	CGND-HDA-01054-b38	NYGC
	CGND-HDA-01055-b38	NYGC
	CGND-HDA-01056-b38	NYGC
	CGND-HDA-01057-b38	NYGC
	CGND-HDA-01058-b38	NYGC
	CGND-HDA-01059-b38	NYGC
	CGND-HDA-01060-b38	NYGC
	CGND-HDA-01061-b38	NYGC
	CGND-HDA-01062-b38	NYGC
	CGND-HDA-01063-b38	NYGC
	CGND-HDA-01064-b38	NYGC
	CGND-HDA-01065-b38	NYGC
	CGND-HDA-01066-b38	NYGC
	CGND-HDA-01067-b38	NYGC
	CGND-HDA-01068-b38	NYGC
	CGND-HDA-01069-b38	NYGC
	CGND-HDA-01070-b38	NYGC
	CGND-HDA-01071-b38	NYGC
	CGND-HDA-01072-b38	NYGC
	CGND-HDA-01073	NYGC
	CGND-HDA-01074	NYGC
	CGND-HDA-01075	NYGC
	CGND-HDA-01076	NYGC
	CGND-HDA-01077	NYGC
	CGND-HDA-01078	NYGC
	CGND-HDA-01079	NYGC
	CGND-HDA-01080	NYGC
	CGND-HDA-01081	NYGC
	CGND-HDA-01082	NYGC
	CGND-HDA-01083	NYGC
	CGND-HDA-01084	NYGC
	CGND-HDA-01085	NYGC
	CGND-HDA-01086	NYGC
	CGND-HDA-01087	NYGC
	CGND-HDA-01088	NYGC
	CGND-HDA-01089	NYGC
	CGND-HDA-01090	NYGC
	CGND-HDA-01091	NYGC
	CGND-HDA-01092	NYGC
	CGND-HDA-01093	NYGC
	CGND-HDA-01094	NYGC
	CGND-HDA-01095	NYGC
	CGND-HDA-01096	NYGC
	CGND-HDA-01097	NYGC
	CGND-HDA-01098	NYGC
	CGND-HDA-01099	NYGC
	CGND-HDA-01100	NYGC
	CGND-HDA-01101	NYGC
	CGND-HDA-01102	NYGC
	CGND-HDA-01103	NYGC
	CGND-HDA-01104	NYGC
	CGND-HDA-01105	NYGC
	CGND-HDA-01106	NYGC
	CGND-HDA-01107	NYGC
	CGND-HDA-01108	NYGC
	CGND-HDA-01109	NYGC
	CGND-HDA-01110	NYGC
	CGND-HDA-01111	NYGC
	CGND-HDA-01112	NYGC
	CGND-HDA-01113	NYGC
	CGND-HDA-01114	NYGC
	CGND-HDA-01115	NYGC
	CGND-HDA-01116	NYGC
	CGND-HDA-01117	NYGC
	CGND-HDA-01118	NYGC
	CGND-HDA-01119	NYGC
	CGND-HDA-01120	NYGC
	CGND-HDA-01121	NYGC
	CGND-HDA-01122	NYGC
	CGND-HDA-01123	NYGC
	CGND-HDA-01124	NYGC
	CGND-HDA-01125	NYGC
	CGND-HDA-01126	NYGC
	CGND-HDA-01127	NYGC
	CGND-HDA-01128	NYGC
	CGND-HDA-01129	NYGC
	CGND-HDA-01130	NYGC
	CGND-HDA-01131	NYGC
	CGND-HDA-01132	NYGC
	CGND-HDA-01133	NYGC
	CGND-HDA-01134	NYGC
	CGND-HDA-01136	NYGC
	CGND-HDA-01137	NYGC
	CGND-HDA-01138	NYGC
	CGND-HDA-01139	NYGC
	CGND-HDA-01140	NYGC
	CGND-HDA-01141	NYGC
	CGND-HDA-01142	NYGC
	CGND-HDA-01143	NYGC
	CGND-HDA-01144	NYGC
	CGND-HDA-01145	NYGC
	CGND-HDA-01146	NYGC
	CGND-HDA-01147	NYGC
	CGND-HDA-01148	NYGC
	CGND-HDA-01149	NYGC
	CGND-HDA-01150	NYGC
	CGND-HDA-01151	NYGC
	CGND-HDA-01152	NYGC
	CGND-HDA-01153	NYGC
	CGND-HDA-01154	NYGC
	CGND-HDA-01155	NYGC
	CGND-HDA-01156	NYGC
	CGND-HDA-01157-b38	NYGC
	CGND-HDA-01158-b38	NYGC
	CGND-HDA-01159-b38	NYGC
	CGND-HDA-01160-b38	NYGC
	CGND-HDA-01161-b38	NYGC
	CGND-HDA-01162-b38	NYGC
	CGND-HDA-01163-b38	NYGC
	CGND-HDA-01164-b38	NYGC
	CGND-HDA-01165-b38	NYGC
	CGND-HDA-01166-b38	NYGC
	CGND-HDA-01168	NYGC
	CGND-HDA-01184	NYGC
	CGND-HDA-01185	NYGC
	CGND-HDA-01186	NYGC
	CGND-HDA-01187	NYGC
	CGND-HDA-01188	NYGC
	CGND-HDA-01189	NYGC
	CGND-HDA-01190	NYGC
	CGND-HDA-01191	NYGC
	CGND-HDA-01192	NYGC
	CGND-HDA-01193	NYGC
	CGND-HDA-01194	NYGC
	CGND-HDA-01195	NYGC
	CGND-HDA-01196	NYGC
	CGND-HDA-01197	NYGC
	CGND-HDA-01198	NYGC
	CGND-HDA-01199	NYGC
	CGND-HDA-01200	NYGC
	CGND-HDA-01201	NYGC
	CGND-HDA-01202	NYGC
	CGND-HDA-01203	NYGC
	CGND-HDA-01204	NYGC
	CGND-HDA-01205	NYGC
	CGND-HDA-01206	NYGC
	CGND-HDA-01207	NYGC
	CGND-HDA-01208	NYGC
	CGND-HDA-01209	NYGC
	CGND-HDA-01210	NYGC
	CGND-HDA-01211	NYGC
	CGND-HDA-01212	NYGC
	CGND-HDA-01213	NYGC
	CGND-HDA-01214	NYGC
	CGND-HDA-01215	NYGC
	CGND-HDA-01216	NYGC
	CGND-HDA-01217	NYGC
	CGND-HDA-01218	NYGC
	CGND-HDA-01219	NYGC
	CGND-HDA-01220	NYGC
	CGND-HDA-01221	NYGC
	CGND-HDA-01234-b38	NYGC
	CGND-HDA-01235-b38	NYGC
	CGND-HDA-01236-b38	NYGC
	CGND-HDA-01237-b38	NYGC
	CGND-HDA-01238-b38	NYGC
	CGND-HDA-01239-b38	NYGC
	CGND-HDA-01240-b38	NYGC
	CGND-HDA-01241-b38	NYGC
	CGND-HDA-01242-b38	NYGC
	CGND-HDA-01243-b38	NYGC
	CGND-HDA-01329	NYGC
	CGND-HDA-01330	NYGC
	CGND-HDA-01331	NYGC
	CGND-HDA-01332	NYGC
	CGND-HDA-01333	NYGC
	CGND-HDA-01334	NYGC
	CGND-HDA-01335	NYGC
	CGND-HDA-01336	NYGC
	CGND-HDA-01337	NYGC
	CGND-HDA-01338	NYGC
	CGND-HDA-01339	NYGC
	CGND-HDA-01340	NYGC
	CGND-HDA-01341	NYGC
	CGND-HDA-01342	NYGC
	CGND-HDA-01343	NYGC
	CGND-HDA-01344	NYGC
	CGND-HDA-01345	NYGC
	CGND-HDA-01346	NYGC
	CGND-HDA-01347	NYGC
	CGND-HDA-01348	NYGC
	CGND-HDA-01349	NYGC
	CGND-HDA-01350	NYGC
	CGND-HDA-01351	NYGC
	CGND-HDA-01353	NYGC
	CGND-HDA-01354	NYGC
	CGND-HDA-01355	NYGC
	CGND-HDA-01356	NYGC
	CGND-HDA-01357	NYGC
	CGND-HDA-01358	NYGC
	CGND-HDA-01369	NYGC
	CGND-HDA-01370	NYGC
	CGND-HDA-01371	NYGC
	CGND-HDA-01372	NYGC
	CGND-HDA-01373	NYGC
	CGND-HDA-01374	NYGC
	CGND-HDA-01375	NYGC
	CGND-HDA-01376	NYGC
	CGND-HDA-01377	NYGC
	CGND-HDA-01378	NYGC
	CGND-HDA-01379	NYGC
	CGND-HDA-01380	NYGC
	CGND-HDA-01381	NYGC
	CGND-HDA-01382	NYGC
	CGND-HDA-01383	NYGC
	CGND-HDA-01384	NYGC
	CGND-HDA-01387	NYGC
	CGND-HDA-01388	NYGC
	CGND-HDA-01389	NYGC
	CGND-HDA-01390	NYGC
	CGND-HDA-01391	NYGC
	CGND-HDA-01392	NYGC
	CGND-HDA-01393	NYGC
	CGND-HDA-01394	NYGC
	CGND-HDA-01395	NYGC
	CGND-HDA-01396	NYGC
	CGND-HDA-01397	NYGC
	CGND-HDA-01398	NYGC
	CGND-HDA-01399	NYGC
	CGND-HDA-01400	NYGC
	CGND-HDA-01401	NYGC
	CGND-HDA-01402	NYGC
	CGND-HDA-01403	NYGC
	CGND-HDA-01404	NYGC
	CGND-HDA-01405	NYGC
	CGND-HDA-01406	NYGC
	CGND-HDA-01407	NYGC
	CGND-HDA-01408	NYGC
	CGND-HDA-01409	NYGC
	CGND-HDA-01410	NYGC
	CGND-HDA-01411	NYGC
	CGND-HDA-01412	NYGC
	CGND-HDA-01413	NYGC
	CGND-HDA-01414	NYGC
	CGND-HDA-01415	NYGC
	CGND-HDA-01416	NYGC
	CGND-HDA-01417	NYGC
	CGND-HDA-01418	NYGC
	CGND-HDA-01419	NYGC
	CGND-HDA-01420	NYGC
	CGND-HDA-01421	NYGC
	CGND-HDA-01422	NYGC
	CGND-HDA-01423	NYGC
	CGND-HDA-01424	NYGC
	CGND-HDA-01425	NYGC
	CGND-HDA-01426	NYGC
	CGND-HDA-01427	NYGC
	CGND-HDA-01428	NYGC
	CGND-HDA-01429	NYGC
	CGND-HDA-01430	NYGC
	CGND-HDA-01431	NYGC
	CGND-HDA-01432	NYGC
	CGND-HDA-01433	NYGC
	CGND-HDA-01434	NYGC
	CGND-HDA-01435	NYGC
	CGND-HDA-01436	NYGC
	CGND-HDA-01437	NYGC
	CGND-HDA-01438	NYGC
	CGND-HDA-01439	NYGC
	CGND-HDA-01440	NYGC
	CGND-HDA-01441	NYGC
	CGND-HDA-01442	NYGC
	CGND-HDA-01443	NYGC
	CGND-HDA-01444	NYGC
	CGND-HDA-01445	NYGC
	CGND-HDA-01446	NYGC
	CGND-HDA-01447	NYGC
	CGND-HDA-01448	NYGC
	CGND-HDA-01449	NYGC
	CGND-HDA-01450	NYGC
	CGND-HDA-01452	NYGC
	CGND-HDA-01453	NYGC
	CGND-HDA-01454	NYGC
	CGND-HDA-01455	NYGC
	CGND-HDA-01456	NYGC
	CGND-HDA-01457	NYGC
	CGND-HDA-01458	NYGC
	CGND-HDA-01459	NYGC
	CGND-HDA-01460	NYGC
	CGND-HDA-01461	NYGC
	CGND-HDA-01462	NYGC
	CGND-HDA-01463	NYGC
	CGND-HDA-01464	NYGC
	CGND-HDA-01465	NYGC
	CGND-HDA-01466	NYGC
	CGND-HDA-01467	NYGC
	CGND-HDA-01476	NYGC
	CGND-HDA-01477	NYGC
	CGND-HDA-01478	NYGC
	CGND-HDA-01479	NYGC
	CGND-HDA-01480	NYGC
	CGND-HDA-01481	NYGC
	CGND-HDA-01482	NYGC
	CGND-HDA-01483	NYGC
	CGND-HDA-01484	NYGC
	CGND-HDA-01485	NYGC
	CGND-HDA-01486	NYGC
	CGND-HDA-01487	NYGC
	CGND-HDA-01488	NYGC
	CGND-HDA-01489	NYGC
	CGND-HDA-01490	NYGC
	CGND-HDA-01492	NYGC
	CGND-HDA-01493	NYGC
	CGND-HDA-01494	NYGC
	CGND-HDA-01495	NYGC
	CGND-HDA-01496	NYGC
	CGND-HDA-01497	NYGC
	CGND-HDA-01498	NYGC
	CGND-HDA-01499	NYGC
	CGND-HDA-01500	NYGC
	CGND-HDA-01501	NYGC
	CGND-HDA-01502	NYGC
	CGND-HDA-01503	NYGC
	CGND-HDA-01504	NYGC
	CGND-HDA-01505	NYGC
	CGND-HDA-01506	NYGC
	CGND-HDA-01507	NYGC
	CGND-HDA-01508	NYGC
	CGND-HDA-01509	NYGC
	CGND-HDA-01510	NYGC
	CGND-HDA-01511	NYGC
	CGND-HDA-01512	NYGC
	CGND-HDA-01513	NYGC
	CGND-HDA-01514	NYGC
	CGND-HDA-01515	NYGC
	CGND-HDA-01516	NYGC
	CGND-HDA-01517	NYGC
	CGND-HDA-01518	NYGC
	CGND-HDA-01519	NYGC
	CGND-HDA-01520	NYGC
	CGND-HDA-01521	NYGC
	CGND-HDA-01522	NYGC
	CGND-HDA-01523	NYGC
	CGND-HDA-01524	NYGC
	CGND-HDA-01525	NYGC
	CGND-HDA-01526	NYGC
	CGND-HDA-01527	NYGC
	CGND-HDA-01528	NYGC
	CGND-HDA-01529	NYGC
	CGND-HDA-01530	NYGC
	CGND-HDA-01531	NYGC
	CGND-HDA-01532	NYGC
	CGND-HDA-01533	NYGC
	CGND-HDA-01534	NYGC
	CGND-HDA-01535	NYGC
	CGND-HDA-01536	NYGC
	CGND-HDA-01537	NYGC
	CGND-HDA-01538	NYGC
	CGND-HDA-01539	NYGC
	CGND-HDA-01540	NYGC
	CGND-HDA-01541	NYGC
	CGND-HDA-01542	NYGC
	CGND-HDA-01543	NYGC
	CGND-HDA-01544	NYGC
	CGND-HDA-01545	NYGC
	CGND-HDA-01546	NYGC
	CGND-HDA-01547	NYGC
	CGND-HDA-01548	NYGC
	CGND-HDA-01549	NYGC
	CGND-HDA-01550	NYGC
	CGND-HDA-01551	NYGC
	CGND-HDA-01552	NYGC
	CGND-HDA-01553	NYGC
	CGND-HDA-01554	NYGC
	CGND-HDA-01555	NYGC
	CGND-HDA-01556	NYGC
	CGND-HDA-01557	NYGC
	CGND-HDA-01558	NYGC
	CGND-HDA-01559	NYGC
	CGND-HDA-01560	NYGC
	CGND-HDA-01561	NYGC
	CGND-HDA-01562	NYGC
	CGND-HDA-01563	NYGC
	CGND-HDA-01564	NYGC
	CGND-HDA-01565	NYGC
	CGND-HDA-01566	NYGC
	CGND-HDA-01567	NYGC
	CGND-HDA-01568	NYGC
	CGND-HDA-01569	NYGC
	CGND-HDA-01570	NYGC
	CGND-HDA-01571	NYGC
	CGND-HDA-01572	NYGC
	CGND-HDA-01573	NYGC
	CGND-HDA-01574	NYGC
	CGND-HDA-01575	NYGC
	CGND-HDA-01576	NYGC
	CGND-HDA-01577	NYGC
	CGND-HDA-01578	NYGC
	CGND-HDA-01579	NYGC
	CGND-HDA-01580	NYGC
	CGND-HDA-01581	NYGC
	CGND-HDA-01582	NYGC
	CGND-HDA-01583	NYGC
	CGND-HDA-01584	NYGC
	CGND-HDA-01585	NYGC
	CGND-HDA-01586	NYGC
	CGND-HDA-01587	NYGC
	CGND-HDA-01588	NYGC
	CGND-HDA-01589	NYGC
	CGND-HDA-01590	NYGC
	CGND-HDA-01591	NYGC
	CGND-HDA-01592	NYGC
	CGND-HDA-01593	NYGC
	CGND-HDA-01594	NYGC
	CGND-HDA-01595	NYGC
	CGND-HDA-01596	NYGC
	CGND-HDA-01597	NYGC
	CGND-HDA-01598	NYGC
	CGND-HDA-01599	NYGC
	CGND-HDA-01600	NYGC
	CGND-HDA-01601	NYGC
	CGND-HDA-01602	NYGC
	CGND-HDA-01603	NYGC
	CGND-HDA-01604	NYGC
	CGND-HDA-01605	NYGC
	CGND-HDA-01606	NYGC
	CGND-HDA-01607	NYGC
	CGND-HDA-01608	NYGC
	CGND-HDA-01610	NYGC
	CGND-HDA-01611	NYGC
	CGND-HDA-01612	NYGC
	CGND-HDA-01613	NYGC
	CGND-HDA-01614	NYGC
	CGND-HDA-01615	NYGC
	CGND-HDA-01616	NYGC
	CGND-HDA-01617	NYGC
	CGND-HDA-01618	NYGC
	CGND-HDA-01619	NYGC
	CGND-HDA-01620	NYGC
	CGND-HDA-01621	NYGC
	CGND-HDA-01622	NYGC
	CGND-HDA-01623	NYGC
	CGND-HDA-01624	NYGC
	CGND-HDA-01625	NYGC
	CGND-HDA-01626	NYGC
	CGND-HDA-01627	NYGC
	CGND-HDA-01628	NYGC
	CGND-HDA-01629	NYGC
	CGND-HDA-01630	NYGC
	CGND-HDA-01631	NYGC
	CGND-HDA-01632	NYGC
	CGND-HDA-01633	NYGC
	CGND-HDA-01634	NYGC
	CGND-HDA-01635	NYGC
	CGND-HDA-01636	NYGC
	CGND-HDA-01637	NYGC
	CGND-HDA-01638	NYGC
	CGND-HDA-01639	NYGC
	CGND-HDA-01640	NYGC
	CGND-HDA-01641	NYGC
	CGND-HDA-01642	NYGC
	CGND-HDA-01643	NYGC
	CGND-HDA-01644	NYGC
	CGND-HDA-01645	NYGC
	CGND-HDA-01646	NYGC
	CGND-HDA-01647	NYGC
	CGND-HDA-01648	NYGC
	CGND-HDA-01649	NYGC
	CGND-HDA-01650	NYGC
	CGND-HDA-01651	NYGC
	CGND-HDA-01652	NYGC
	CGND-HDA-01653	NYGC
	CGND-HDA-01654	NYGC
	CGND-HDA-01655	NYGC
	CGND-HDA-01656	NYGC
	CGND-HDA-01657	NYGC
	CGND-HDA-01658	NYGC
	CGND-HDA-01659	NYGC
	CGND-HDA-01660	NYGC
	CGND-HDA-01662	NYGC
	CGND-HDA-01663	NYGC
	CGND-HDA-01664	NYGC
	CGND-HDA-01665	NYGC
	CGND-HDA-01666	NYGC
	CGND-HDA-01667	NYGC
	CGND-HDA-01668	NYGC
	CGND-HDA-01669	NYGC
	CGND-HDA-01670	NYGC
	CGND-HDA-01671	NYGC
	CGND-HDA-01672	NYGC
	CGND-HDA-01673	NYGC
	CGND-HDA-01674	NYGC
	CGND-HDA-01675	NYGC
	CGND-HDA-01676	NYGC
	CGND-HDA-01677	NYGC
	CGND-HDA-01678	NYGC
	CGND-HDA-01680	NYGC
	CGND-HDA-01681	NYGC
	CGND-HDA-01682	NYGC
	CGND-HDA-01683	NYGC
	CGND-HDA-01684	NYGC
	CGND-HDA-01685	NYGC
	CGND-HDA-01686	NYGC
	CGND-HDA-01687	NYGC
	CGND-HDA-01688	NYGC
	CGND-HDA-01689	NYGC
	CGND-HDA-01690	NYGC
	CGND-HDA-01691	NYGC
	CGND-HDA-01692	NYGC
	CGND-HDA-01693	NYGC
	CGND-HDA-01694	NYGC
	CGND-HDA-01695	NYGC
	CGND-HDA-01696	NYGC
	CGND-HDA-01697	NYGC
	CGND-HDA-01698	NYGC
	CGND-HDA-01699	NYGC
	CGND-HDA-01700	NYGC
	CGND-HDA-01701	NYGC
	CGND-HDA-01702	NYGC
	CGND-HDA-01715	NYGC
	CGND-HDA-01718	NYGC
	CGND-HDA-01719	NYGC
	CGND-HDA-01720	NYGC
	CGND-HDA-01721	NYGC
	CGND-HDA-01724	NYGC
	CGND-HDA-01726	NYGC
	CGND-HDA-01727	NYGC
	CGND-HDA-01728	NYGC
	CGND-HDA-01730	NYGC
	CGND-HDA-01731	NYGC
	CGND-HDA-01732	NYGC
	CGND-HDA-01733	NYGC
	CGND-HDA-01736	NYGC
	CGND-HDA-01738	NYGC
	CGND-HDA-01740	NYGC
	CGND-HDA-01741	NYGC
	CGND-HDA-01742	NYGC
	CGND-HDA-01743	NYGC
	CGND-HDA-01751	NYGC
	CGND-HDA-01752	NYGC
	CGND-HDA-01753	NYGC
	CGND-HDA-01754	NYGC
	CGND-HDA-01755	NYGC
	CGND-HDA-01757	NYGC
	CGND-HDA-01759	NYGC
	CGND-HDA-01763	NYGC
	CGND-HDA-01765	NYGC
	CGND-HDA-01766	NYGC
	CGND-HDA-01767	NYGC
	CGND-HDA-01768	NYGC
	CGND-HDA-01769	NYGC
	CGND-HDA-01772	NYGC
	CGND-HDA-01774	NYGC
	CGND-HDA-01775	NYGC
	CGND-HDA-01779	NYGC
	CGND-HDA-01780	NYGC
	CGND-HDA-01781	NYGC
	CGND-HDA-01782	NYGC
	CGND-HDA-01783	NYGC
	CGND-HDA-01784	NYGC
	CGND-HDA-01785	NYGC
	CGND-HDA-01786	NYGC
	CGND-HDA-01787	NYGC
	CGND-HDA-01790	NYGC
	CGND-HDA-01791	NYGC
	CGND-HDA-01794	NYGC
	CGND-HDA-01795	NYGC
	CGND-HDA-01796	NYGC
	CGND-HDA-01798	NYGC
	CGND-HDA-01800	NYGC
	CGND-HDA-01801	NYGC
	CGND-HDA-01803	NYGC
	CGND-HDA-01808	NYGC
	CGND-HDA-01809	NYGC
	CGND-HDA-01810	NYGC
	CGND-HDA-01811	NYGC
	CGND-HDA-01812	NYGC
	CGND-HDA-01813	NYGC
	CGND-HDA-01814	NYGC
	CGND-HDA-01815	NYGC
	CGND-HDA-01817	NYGC
	CGND-HDA-01818	NYGC
	CGND-HDA-01820	NYGC
	CGND-HDA-01821	NYGC
	CGND-HDA-01822	NYGC
	CGND-HDA-01823	NYGC
	CGND-HDA-01824	NYGC
	CGND-HDA-01825	NYGC
	CGND-HDA-01826	NYGC
	CGND-HDA-01827	NYGC
	CGND-HDA-01830	NYGC
	CGND-HDA-01832	NYGC
	CGND-HDA-01833	NYGC
	CGND-HDA-01835	NYGC
	CGND-HDA-01836	NYGC
	CGND-HDA-01837	NYGC
	CGND-HDA-01838	NYGC
	CGND-HDA-01839	NYGC
	CGND-HDA-01841	NYGC
	CGND-HDA-01842	NYGC
	CGND-HDA-01844	NYGC
	CGND-HDA-01845	NYGC
	CGND-HDA-01846	NYGC
	CGND-HDA-01847	NYGC
	CGND-HDA-01848	NYGC
	CGND-HDA-01849	NYGC
	CGND-HDA-01850	NYGC
	CGND-HDA-01851	NYGC
	CGND-HDA-01852	NYGC
	CGND-HDA-01853	NYGC
	CGND-HDA-01856	NYGC
	CGND-HDA-01857	NYGC
	CGND-HDA-01858	NYGC
	CGND-HDA-01859	NYGC
	CGND-HDA-01860	NYGC
	CGND-HDA-01861	NYGC
	CGND-HDA-01863	NYGC
	CGND-HDA-01865	NYGC
	CGND-HDA-01868	NYGC
	CGND-HDA-01869	NYGC
	CGND-HDA-01870	NYGC
	CGND-HDA-01871	NYGC
	CGND-HDA-01872	NYGC
	CGND-HDA-01873	NYGC
	CGND-HDA-01874	NYGC
	CGND-HDA-01880	NYGC
	CGND-HDA-01881	NYGC
	CGND-HDA-01882	NYGC
	CGND-HDA-01883	NYGC
	CGND-HDA-01884	NYGC
	CGND-HDA-01885	NYGC
	CGND-HDA-01886	NYGC
	CGND-HDA-01892	NYGC
	CGND-HDA-01893	NYGC
	CGND-HDA-01894	NYGC
	CGND-HDA-01895	NYGC
	CGND-HDA-01896	NYGC
	CGND-HDA-01897	NYGC
	CGND-HDA-01898	NYGC
	CGND-HDA-01900	NYGC
	CGND-HDA-01901	NYGC
	CGND-HDA-01922	NYGC
	CGND-HDA-01929	NYGC
	CGND-HDA-01953	NYGC
	CGND-HDA-01976	NYGC
	CGND-HDA-02021	NYGC
	CGND-HDA-02023	NYGC
	CGND-HDA-02024	NYGC
	CGND-HDA-02025	NYGC
	CGND-HDA-02026	NYGC
	CGND-HDA-02027	NYGC
	CGND-HDA-02028	NYGC
	CGND-HDA-02029	NYGC
	CGND-HDA-02030	NYGC
	CGND-HDA-02031	NYGC
	CGND-HDA-02032	NYGC
	CGND-HDA-02033	NYGC
	CGND-HDA-02034	NYGC
	CGND-HDA-02035	NYGC
	CGND-HDA-02036	NYGC
	CGND-HDA-02037	NYGC
	CGND-HDA-02038	NYGC
	CGND-HDA-02039	NYGC
	CGND-HDA-02040	NYGC
	CGND-HDA-02041	NYGC
	CGND-HDA-02042	NYGC
	CGND-HDA-02043	NYGC
	CGND-HDA-02044	NYGC
	CGND-HDA-02045	NYGC
	CGND-HDA-02046	NYGC
	CGND-HDA-02047	NYGC
	CGND-HDA-02048	NYGC
	CGND-HDA-02049	NYGC
	CGND-HDA-02050	NYGC
	CGND-HDA-02051	NYGC
	CGND-HDA-02052	NYGC
	CGND-HDA-02053	NYGC
	CGND-HDA-02054	NYGC
	CGND-HDA-02055	NYGC
	CGND-HDA-02056	NYGC
	CGND-HDA-02057	NYGC
	CGND-HDA-02058	NYGC
	CGND-HDA-02059	NYGC
	CGND-HDA-02060	NYGC
	CGND-HDA-02062	NYGC
	CGND-HDA-02063	NYGC
	CGND-HDA-02074	NYGC
	CGND-HDA-02075	NYGC
	CGND-HDA-02076	NYGC
	CGND-HDA-02078	NYGC
	CGND-HDA-02079	NYGC
	CGND-HDA-02080	NYGC
	CGND-HDA-02081	NYGC
	CGND-HDA-02082	NYGC
	CGND-HDA-02083	NYGC
	CGND-HDA-02084	NYGC
	CGND-HDA-02085	NYGC
	CGND-HDA-02086	NYGC
	CGND-HDA-02087	NYGC
	CGND-HDA-02088	NYGC
	CGND-HDA-02089	NYGC
	CGND-HDA-02090	NYGC
	CGND-HDA-02091	NYGC
	CGND-HDA-02092	NYGC
	CGND-HDA-02093	NYGC
	CGND-HDA-02096	NYGC
	CGND-HDA-02097	NYGC
	CGND-HDA-02215	NYGC
	CGND-HDA-02216	NYGC
	CGND-HDA-02217	NYGC
	CGND-HDA-02218	NYGC
	CGND-HDA-02219	NYGC
	CGND-HDA-02220	NYGC
	CGND-HDA-02221	NYGC
	CGND-HDA-02222	NYGC
	CGND-HDA-02223	NYGC
	CGND-HDA-02224	NYGC
	CGND-HDA-02225	NYGC
	CGND-HDA-02226	NYGC
	CGND-HDA-02227	NYGC
	CGND-HDA-02228	NYGC
	CGND-HDA-02229	NYGC
	CGND-HDA-02230	NYGC
	CGND-HDA-02231	NYGC
	CGND-HDA-02232	NYGC
	CGND-HDA-02233	NYGC
	CGND-HDA-02234	NYGC
	CGND-HDA-02235	NYGC
	CGND-HDA-02236	NYGC
	CGND-HDA-02237	NYGC
	CGND-HDA-02238	NYGC
	CGND-HDA-02239	NYGC
	CGND-HDA-02241	NYGC
	CGND-HDA-02242	NYGC
	CGND-HDA-02243	NYGC
	CGND-HDA-02244	NYGC
	CGND-HDA-02245	NYGC
	CGND-HDA-02246	NYGC
	CGND-HDA-02247	NYGC
	CGND-HDA-02248	NYGC
	CGND-HDA-02249	NYGC
	CGND-HDA-02250	NYGC
	CGND-HDA-02251	NYGC
	CGND-HDA-02252	NYGC
	CGND-HDA-02253	NYGC
	CGND-HDA-02254	NYGC
	CGND-HDA-02255	NYGC
	CGND-HDA-02256	NYGC
	CGND-HDA-02257	NYGC
	CGND-HDA-02258	NYGC
	CGND-HDA-02259	NYGC
	CGND-HDA-02260	NYGC
	CGND-HDA-02261	NYGC
	CGND-HDA-02262	NYGC
	CGND-HDA-02263	NYGC
	CGND-HDA-02264	NYGC
	CGND-HDA-02265	NYGC
	CGND-HDA-02266	NYGC
	CGND-HDA-02267	NYGC
	CGND-HDA-02269	NYGC
	CGND-HDA-02271	NYGC
	CGND-HDA-02272	NYGC
	CGND-HDA-02273	NYGC
	CGND-HDA-02275	NYGC
	CGND-HDA-02276	NYGC
	CGND-HDA-02277	NYGC
	CGND-HDA-02278	NYGC
	CGND-HDA-02279	NYGC
	CGND-HDA-02280	NYGC
	CGND-HDA-02281	NYGC
	CGND-HDA-02282	NYGC
	CGND-HDA-02283	NYGC
	CGND-HDA-02292	NYGC
	CGND-HDA-02294	NYGC
	CGND-HDA-02295	NYGC
	CGND-HDA-02296	NYGC
	CGND-HDA-02298	NYGC
	CGND-HDA-02299-1	NYGC
	CGND-HDA-02300	NYGC
	CGND-HDA-02301	NYGC
	CGND-HDA-02302	NYGC
	CGND-HDA-02303	NYGC
	CGND-HDA-02304	NYGC
	CGND-HDA-02306	NYGC
	CGND-HDA-02307	NYGC
	CGND-HDA-02308	NYGC
	CGND-HDA-02309	NYGC
	CGND-HDA-02310	NYGC
	CGND-HDA-02311	NYGC
	CGND-HDA-02312	NYGC
	CGND-HDA-02313	NYGC
	CGND-HDA-02314	NYGC
	CGND-HDA-02315	NYGC
	CGND-HDA-02317	NYGC
	CGND-HDA-02321	NYGC
	CGND-HDA-02322	NYGC
	CGND-HDA-02324	NYGC
	CGND-HDA-02325	NYGC
	CGND-HDA-02326	NYGC
	CGND-HDA-02328	NYGC
	CGND-HDA-02329	NYGC
	CGND-HDA-02330	NYGC
	CGND-HDA-02331	NYGC
	CGND-HDA-02333	NYGC
	CGND-HDA-02335	NYGC
	CGND-HDA-02336	NYGC
	CGND-HDA-02338	NYGC
	CGND-HDA-02340	NYGC
	CGND-HDA-02341	NYGC
	CGND-HDA-02342	NYGC
	CGND-HDA-02343	NYGC
	CGND-HDA-02344	NYGC
	CGND-HDA-02346	NYGC
	CGND-HDA-02347	NYGC
	CGND-HDA-02348	NYGC
	CGND-HDA-02349	NYGC
	CGND-HDA-02351	NYGC
	CGND-HDA-02352	NYGC
	CGND-HDA-02354	NYGC
	CGND-HDA-02357	NYGC
	CGND-HDA-02358	NYGC
	CGND-HDA-02359	NYGC
	CGND-HDA-02360	NYGC
	CGND-HDA-02361	NYGC
	CGND-HDA-02363	NYGC
	CGND-HDA-02367	NYGC
	CGND-HDA-02368	NYGC
	CGND-HDA-02369	NYGC
	CGND-HDA-02371	NYGC
	CGND-HDA-02386	NYGC
	CGND-HDA-02388	NYGC
	CGND-HDA-02389	NYGC
	CGND-HDA-02391	NYGC
	CGND-HDA-02392	NYGC
	CGND-HDA-02393	NYGC
	CGND-HDA-02395	NYGC
	CGND-HDA-02396	NYGC
	CGND-HDA-02397	NYGC
	CGND-HDA-02398	NYGC
	CGND-HDA-02399	NYGC
	CGND-HDA-02400	NYGC
	CGND-HDA-02401	NYGC
	CGND-HDA-02402	NYGC
	CGND-HDA-02403	NYGC
	CGND-HDA-02405	NYGC
	CGND-HDA-02407	NYGC
	CGND-HDA-02408	NYGC
	CGND-HDA-02409	NYGC
	CGND-HDA-02410	NYGC
	CGND-HDA-02411	NYGC
	CGND-HDA-02412	NYGC
	CGND-HDA-02413	NYGC
	CGND-HDA-02414	NYGC
	CGND-HDA-02415	NYGC
	CGND-HDA-02416	NYGC
	CGND-HDA-02417	NYGC
	CGND-HDA-02418	NYGC
	CGND-HDA-02419	NYGC
	CGND-HDA-02420	NYGC
	CGND-HDA-02423	NYGC
	CGND-HDA-02424	NYGC
	CGND-HDA-02425	NYGC
	CGND-HDA-02426	NYGC
	CGND-HDA-02427	NYGC
	CGND-HDA-02429	NYGC
	CGND-HDA-02430	NYGC
	CGND-HDA-02431	NYGC
	CGND-HDA-02432	NYGC
	CGND-HDA-02433	NYGC
	CGND-HDA-02434	NYGC
	CGND-HDA-02450	NYGC
	CGND-HDA-02451	NYGC
	CGND-HDA-02452	NYGC
	CGND-HDA-02453	NYGC
	CGND-HDA-02454	NYGC
	CGND-HDA-02455	NYGC
	CGND-HDA-02456	NYGC
	CGND-HDA-02457	NYGC
	CGND-HDA-02458	NYGC
	CGND-HDA-02459	NYGC
	CGND-HDA-02461	NYGC
	CGND-HDA-02463	NYGC
	CGND-HDA-02479	NYGC
	CGND-HDA-02509	NYGC
	CGND-HDA-02510	NYGC
	CGND-HDA-02511	NYGC
	CGND-HDA-02512	NYGC
	CGND-HDA-02513	NYGC
	CGND-HDA-02514	NYGC
	CGND-HDA-02515	NYGC
	CGND-HDA-02516	NYGC
	CGND-HDA-02517	NYGC
	CGND-HDA-02518	NYGC
	CGND-HDA-02519	NYGC
	CGND-HDA-02520	NYGC
	CGND-HDA-02521	NYGC
	CGND-HDA-02549	NYGC
	CGND-HDA-02550	NYGC
	CGND-HDA-02551	NYGC
	CGND-HDA-02552	NYGC
	CGND-HDA-02553	NYGC
	CGND-HDA-02554	NYGC
	CGND-HDA-02556	NYGC
	CGND-HDA-02558	NYGC
	CGND-HDA-02560	NYGC
	CGND-HDA-02561	NYGC
	CGND-HDA-02563	NYGC
	CGND-HDA-02564	NYGC
	CGND-HDA-02565	NYGC
	CGND-HDA-02566	NYGC
	CGND-HDA-02567	NYGC
	CGND-HDA-02569	NYGC
	CGND-HDA-02570	NYGC
	CGND-HDA-02571	NYGC
	CGND-HDA-02572	NYGC
	CGND-HDA-02573	NYGC
	CGND-HDA-02574	NYGC
	CGND-HDA-02575	NYGC
	CGND-HDA-02576	NYGC
	CGND-HDA-02577	NYGC
	CGND-HDA-02578	NYGC
	CGND-HDA-02579	NYGC
	CGND-HDA-02591	NYGC
	CGND-HDA-02592	NYGC
	CGND-HDA-02593	NYGC
	CGND-HDA-02594	NYGC
	CGND-HDA-02595	NYGC
	CGND-HDA-02596	NYGC
	CGND-HDA-02597	NYGC
	CGND-HDA-02598	NYGC
	CGND-HDA-02599	NYGC
	CGND-HDA-02600	NYGC
	CGND-HDA-02601	NYGC
	CGND-HDA-02602	NYGC
	CGND-HDA-02603	NYGC
	CGND-HDA-02604	NYGC
	CGND-HDA-02605	NYGC
	CGND-HDA-02606	NYGC
	CGND-HDA-02607	NYGC
	CGND-HDA-02608	NYGC
	CGND-HDA-02609	NYGC
	CGND-HDA-02610	NYGC
	CGND-HDA-02611	NYGC
	CGND-HDA-02612	NYGC
	CGND-HDA-02613	NYGC
	CGND-HDA-02614	NYGC
	CGND-HDA-02615	NYGC
	CGND-HDA-02616	NYGC
	CGND-HDA-02617	NYGC
	CGND-HDA-02618	NYGC
	CGND-HDA-02619	NYGC
	CGND-HDA-02620	NYGC
	CGND-HDA-02621	NYGC
	CGND-HDA-02622	NYGC
	CGND-HDA-02623	NYGC
	CGND-HDA-02708	NYGC
	CGND-HDA-02709	NYGC
	CGND-HDA-02710	NYGC
	CGND-HDA-02711	NYGC
	CGND-HDA-02712	NYGC
	CGND-HDA-02713	NYGC
	CGND-HDA-02839	NYGC
	CGND-HDA-02856	NYGC
	CGND-HDA-02857	NYGC
	CGND-HDA-02858	NYGC
	CGND-HDA-02859	NYGC
	CGND-HDA-02860	NYGC
	CGND-HDA-02970	NYGC
	CGND-HDA-02971	NYGC
	CGND-HDA-02972	NYGC
	CGND-HDA-02973	NYGC
	CGND-HDA-02974	NYGC
	CGND-HDA-02975	NYGC
	CGND-HDA-02976	NYGC
	CGND-HDA-02977	NYGC
	CGND-HDA-02978	NYGC
	CGND-HDA-02979	NYGC
	CGND-HDA-02980	NYGC
	CGND-HDA-02981	NYGC
	CGND-HDA-02982	NYGC
	CGND-HDA-02983	NYGC
	CGND-HDA-02985	NYGC
	CGND-HDA-02986	NYGC
	CGND-HDA-02987	NYGC
	CGND-HDA-02988	NYGC
	CGND-HDA-02989	NYGC
	CGND-HDA-02990	NYGC
	CGND-HDA-02992	NYGC
	CGND-HDA-02993	NYGC
	CGND-HDA-02994	NYGC
	CGND-HDA-02995	NYGC
	CGND-HDA-02996	NYGC
	CGND-HDA-02997	NYGC
	CGND-HDA-02998	NYGC
	CGND-HDA-02999	NYGC
	CGND-HDA-03000	NYGC
	CGND-HDA-03001	NYGC
	CGND-HDA-03002	NYGC
	CGND-HDA-03003	NYGC
	CGND-HDA-03004	NYGC
	CGND-HDA-03006	NYGC
	CGND-HDA-03008	NYGC
	CGND-HDA-03010	NYGC
	CGND-HDA-03011	NYGC
	CGND-HDA-03013	NYGC
	CGND-HDA-03014	NYGC
	CGND-HDA-03015	NYGC
	CGND-HDA-03019	NYGC
	CGND-HDA-03020	NYGC
	CGND-HDA-03022	NYGC
	CGND-HDA-03023	NYGC
	CGND-HDA-03024	NYGC
	CGND-HDA-03025	NYGC
	CGND-HDA-03026	NYGC
	CGND-HDA-03030	NYGC
	CGND-HDA-03031	NYGC
	CGND-HDA-03032	NYGC
	CGND-HDA-03033	NYGC
	CGND-HDA-03034	NYGC
	CGND-HDA-03035	NYGC
	CGND-HDA-03036	NYGC
	CGND-HDA-03037	NYGC
	CGND-HDA-03038	NYGC
	CGND-HDA-03039	NYGC
	CGND-HDA-03040	NYGC
	CGND-HDA-03041	NYGC
	CGND-HDA-03042	NYGC
	CGND-HDA-03043	NYGC
	CGND-HDA-03044	NYGC
	CGND-HDA-03045	NYGC
	CGND-HDA-03046	NYGC
	CGND-HDA-03047	NYGC
	CGND-HDA-03048	NYGC
	CGND-HDA-03049	NYGC
	CGND-HDA-03052	NYGC
	CGND-HDA-03053	NYGC
	CGND-HDA-03054	NYGC
	CGND-HDA-03055	NYGC
	CGND-HDA-03056	NYGC
	CGND-HDA-03057	NYGC
	CGND-HDA-03058	NYGC
	CGND-HDA-03059	NYGC
	CGND-HDA-03060	NYGC
	CGND-HDA-03061	NYGC
	CGND-HDA-03062	NYGC
	CGND-HDA-03063	NYGC
	CGND-HDA-03064	NYGC
	CGND-HDA-03065	NYGC
	CGND-HDA-03066	NYGC
	CGND-HDA-03067	NYGC
	CGND-HDA1135	NYGC
	CGND-HDA1167	NYGC
	CGND-HDA-2086	NYGC
	FA0000002-TALS9-9-3	NYGC
	FA0000003-TALS9-9-5	NYGC
	FA0000004-TALS9-8-1	NYGC
	HDA1359	NYGC
	HDA1360	NYGC
	HDA1361	NYGC
	HDA1362	NYGC
	HDA1363	NYGC
	HDA1364	NYGC
	HDA1366	NYGC
	HDA1367	NYGC
	HDA1368	NYGC
	NEUBC557YGH	NYGC
	NEUCV649UJK	NYGC
	NEUCW292DYJ	NYGC
	NEU-INVLE719LPW	NYGC
	NEULH901PYF	NYGC
	NEUNF199WAY	NYGC
	NEUNL548ZBN	NYGC
	NEUPK732LNT	NYGC
	NEUPW469XH7	NYGC
	NEURD711XCL	NYGC
	NEURK749WFB	NYGC
	NEUUE532LFF	NYGC
	NEUUT045ZCX	NYGC
	NEUVE754CKY	NYGC
	NEUVW301WP3	NYGC
	NEUXT258BD4	NYGC
	NEUYY221HZA	NYGC
	NEUZG048FP5	NYGC
