## Supplementary material for "Mitochondrial genome variants associated with Amyotrophic Lateral Sclerosis and their haplogroup distribution": Table S5-Chi-square tests and Fisher exact tests.xlsx

### Sheet: Sheet1
	Table S5. Chi-square tests and Fisher exact tests of samples in Tables 1 and 2 wih odds ratios as outputted by PLINK.
	From Table 1						Chi-square			Fisher exact test				Legend
	dbSNP ID	Position	Change	Gene	F.U.	F.A.	p-value	Odds Ratio	95% C.I.	p-value	Odds Ratio	95% C.I.		F.U. = Frequency of variant allele in controls
	rs879158303	72	T>C	MT-HV2	0.008248	0.04481	2.253e-15	5.64	3.491 - 9.113	7.326e-16	5.64	3.491 - 9.113		F.A. = Frequency of variant allele in cases
	rs28660704	497	C>T	MT-HV3	0.008754	0.07128	1.036e-28	8.691	5.522 - 13.68	1.676e-30	8.691	5.522 - 13.68
	rs28358568	710	T>C	MT-RNR1	0.0007852	0.008651	5.216e-05	11.1	2.563 - 48.12	4.122e-05	11.1	2.563 - 48.12
	rs28358587	3552	T>A	MT-ND1	0.02788	0.008176	1.92e-06	0.2875	0.1666 - 0.4961	7.159e-07	0.2875	0.1666 - 0.4961
	rs28516468	6455	C>T	MT-CO1	0.02984	0.00458	6.104e-10	0.1496	0.07478 - 0.2993	3.666e-11	0.1496	0.07478 - 0.2993
	rs28358875	7196	C>A	MT-CO1	0.03459	0.009669	4.984e-08	0.2725	0.1654 - 0.449	1.201e-08	0.2725	0.1654 - 0.449
	rs878853022	9545	A>G	MT-CO3	0.03298	0.01171	3.25e-06	0.3474	0.2182 - 0.5532	1.238e-06	0.3474	0.2182 - 0.5532
	rs1556424102	12405	C>T	MT-ND5	0.02199	0.001527	2.015e-09	0.06805	0.02127 - 0.2177	2.267e-11	0.06805	0.02127 - 0.2177
	rs28359175	13263	A>G	MT-ND5	0.03062	0.01018	3.024e-06	0.3257	0.1985 - 0.5341	1.144e-06	0.3257	0.1985 - 0.5341
	rs28357675	14318	T>C	MT-ND6	0.02788	0.008147	1.778e-06	0.2864	0.166 - 0.4943	7.198e-07	0.2864	0.166 - 0.4943
	rs28357370	15487	A>T	MT-CYB	0.03463	0.009165	2.244e-08	0.2578	0.1548 - 0.4296	5.339e-09	0.2578	0.1548 - 0.4296
	rs386829303	16297	T>C	MT-HV1	0.02123	0.003055	1.299e-07	0.1413	0.06067 - 0.3291	1.408e-08	0.1413	0.06067 - 0.3291
	rs148377232	16298	T>C	MT-HV1	0.04556	0.05601	0.1109	1.243	0.9509 - 1.624	0.1061	1.243	0.9509 - 1.624
	From Table 2
	rs3937037	235	A>G	MT-HV2	0.05811	0.009669	1.284e-17	0.1583	0.0978 - 0.2561	5.666e-20	0.1583	0.0978 - 0.2561
	rs3901846	499	G>A	MT-HV3	0.05693	0.02444	8.98e-08	0.415	0.2978 - 0.5783	3.615e-08	0.415	0.2978 - 0.5783
	rs56489998	663	A>G	MT-RNR1	0.05575	0.00916	4.845e-17	0.1566	0.09554 - 0.2566	2.066e-19	0.1566	0.09554 - 0.2566
	rs397515731	980	T>C	MT-RNR1	0.008245	0.00458	0.1331	0.5535	0.2529 - 1.211	0.1192	0.5535	0.2529 - 1.211
	rs193303006	1736	A>G	MT-RNR2	0.05457	0.00916	1.542e-16	0.1602	0.09767 - 0.2626	1.1e-18	0.1602	0.09767 - 0.2626
	rs28358579	2352	T>C	MT-RNR2	0.0746	0.01628	2.728e-19	0.2054	0.1405 - 0.3001	2.297e-21	0.2054	0.1405 - 0.3001
	rs878907222	3741	C>T	MT-ND1	0.006675	0.003053	0.09036	0.4558	0.1794 - 1.158	0.07588	0.4558	0.1794 - 1.158
	rs9629042	3970	C>T	MT-ND1	0.0424	0.002545	1.973e-17	0.05761	0.02346 - 0.1415	1.303e-21	0.05761	0.02346 - 0.1415
	rs9326618	4248	T>C	MT-ND1	0.05654	0.01018	1.586e-16	0.1716	0.1071 - 0.275	7.496e-19	0.1716	0.1071 - 0.275
	rs15564229903	4824	A>G	MT-ND2	0.05732	0.00916	1.028e-17	0.152	0.09284 - 0.249	2.328e-20	0.152	0.09284 - 0.249
	rs200763872	4883	C>T	MT-ND2	0.04986	0.004071	3.499e-19	0.0779	0.03803 - 0.1595	3.987e-23	0.0779	0.03803 - 0.1595
	rs28357984	5178	C>A	MT-ND2	0.04986	0.003562	1.047e-19	0.06812	0.03176 - 0.1461	2.767e-24	0.06812	0.03176 - 0.1461
	rs879217723	5360	C>T	MT-ND2	0.006675	0.003053	0.09036	0.4558	0.1794 - 1.158	0.07588	0.4558	0.1794 - 1.158
	rs879043235	8137	C>T	MT-CO2	0.006675	0.003053	0.09036	0.4558	0.1794 - 1.158	0.07588	0.4558	0.1794 - 1.158
	rs28358884	8414	C>T	MT-ATP8	0.03926	0.003562	5.536e-15	0.08748	0.04056 - 0.1887	5.517e-18	0.08748	0.04056 - 0.1887
	rs201336180	8684	C>T	MT-ATP6	0.0106	0.003053	0.003178	0.2859	0.1178 - 0.6937	0.001863	0.2859	0.1178 - 0.6937
	rs2298007	8794	C>T	MT-ATP6	0.05536	0.00916	7.129e-17	0.1578	0.09624 - 0.2586	3.596e-19	0.1578	0.09624 - 0.2586
	rs3134801	9950	T>C	MT-CO3	0.06007	0.006619	3.25e-21	0.1043	0.059 - 0.1842	2.563e-25	0.1043	0.059 - 0.1842
	rs878969753	10142	C>T	MT-ND3	0.006284	0.003055	0.1227	0.4846	0.1893 - 1.241	0.1094	0.4846	0.1893 - 1.241
	rs41467651	10310	G>A	MT-ND3	0.04006	0.004582	2.441e-14	0.1103	0.05565 - 0.2186	8.312e-17	0.1103	0.05565 - 0.2186
	rs28358278	10400	C>T	MT-ND3	0.2367	0.01986	6.098e-95	0.06531	0.04696 - 0.09084	8.756e-115	0.06531	0.04696 - 0.09084
	rs28358283	10819	A>G	MT-ND4	0.04711	0.01375	3.9e-10	0.2819	0.1849 - 0.4298	6.846e-11	0.2819	0.1849 - 0.4298
	rs2853497	12007	G>A	MT-ND4	0.1068	0.01833	1.622e-31	0.1562	0.1097 - 0.2223	4.278e-36	0.1562	0.1097 - 0.2223
	rs878955011	12618	G>A	MT-ND5	0.01688	0.006619	0.002024	0.388	0.2081 - 0.7236	0.001336	0.388	0.2081 - 0.7236
	rs386420001	12882	C>T	MT-ND5	0.03023	0.002037	1.544e-12	0.06547	0.02392 - 0.1792	2.454e-15	0.06547	0.02392 - 0.1792
	rs2853501	13105	A>G	MT-ND5	0.1362	0.03106	2.695e-34	0.2032	0.1538 - 0.2686	3.567e-38	0.2032	0.1538 - 0.2686
	rs879066842	13500	T>C	MT-ND5	0.01296	0.007128	0.05596	0.5469	0.2919 - 1.025	0.06533	0.5469	0.2919 - 1.025
	rs28359184	13928	G>C	MT-ND5	0.06486	0.008665	2.103e-21	0.126	0.07622 - 0.2084	7.931e-25	0.126	0.07622 - 0.2084
	rs28357672	14212	T>C	MT-ND6	0.04554	0.009165	9.638e-13	0.1938	0.1176 - 0.3196	2.328e-14	0.1938	0.1176 - 0.3196
	rs386420019	14569	G>A	MT-ND6	0.02042	0.007128	0.0002285	0.3445	0.1904 - 0.6234	0.0001897	0.3445	0.1904 - 0.6234
	rs28357678	14668	C>T	MT-ND6	0.04201	0.005601	3.043e-14	0.1284	0.06886 - 0.2396	1.715e-16	0.1284	0.06886 - 0.2396
	rs28357680	14783	T>C	MT-CYB	0.2375	0.02088	2.912e-94	0.06844	0.04957 - 0.09449	1.961e-113	0.06844	0.04957 - 0.09449
	rs193302985	15043	G>A	MT-CYB	0.2458	0.0555	5.517e-66	0.1803	0.1457 - 0.2232	3.847e-73	0.1803	0.1457 - 0.2232
	rs193302991	15301	G>A	MT-CYB	0.4386	0.05652	1.123e-179	0.07669	0.06236 - 0.09432	2.472e-205	0.07669	0.06236 - 0.09432
	rs2853817	16172	T>C	MT-HV1	0.08723	0.04022	3.605e-10	0.4385	0.3368 - 0.571	1.498e-10	0.4385	0.3368 - 0.571
	rs35134837	16217	T>C	MT-HV1	0.05829	0.006623	2.086e-20	0.1077	0.0609 - 0.1905	4.522e-24	0.1077	0.0609 - 0.1905
	rs138126107	16261	C>T	MT-HV1	0.04162	0.04124	0.95	0.9906	0.7372 - 1.331	0.97	0.9906	0.7372 - 1.331
	rs879067317	16318	A>T	MT-HV1	0.009475	0.002551	0.004052	0.2674	0.1018 - 0.702	0.003159	0.2674	0.1018 - 0.702
